# A comprehensive framework for the interpretation of *TTN* missense variants

**DOI:** 10.1101/2025.07.17.25331109

**Authors:** Maria Francesca Di Feo, Martin Rees, Victoria Lillback, Ay Lin Kho, Angelina Meybatova, Mark Holt, Heinz Jungbluth, Francesco Muntoni, Giovanni Baranello, Anna Sarkozy, Chiara Fiorillo, Serena Baratto, Claudio Bruno, Monica Traverso, Michele Iacomino, Marina Pedemonte, Noemi Brolatti, Francesca Faravelli, Federico Zara, G.M. Luana Mandarà, Alan H. Beggs, Casie A. Genetti, Pamela Barraza-Flores, Carmelo Rodolico, Sonia Messina, Franziska Schnabel, Istvan Balogh, Katalin Szakszon, Siiri Sarv, Katrin Õunap, Federica Silvia Ricci, Alessandro Mussa, Edoardo Malfatti, Enrico Silvio Bertini, Adele D’Amico, Daria Diodato, Michela Catteruccia, Gianina Ravenscroft, Mridul Johari, Sergei A. Kurbatov, Polina Chausova, Aysylu Murtazina, Anna Kuchina, Olga Shchagina, Minas Drakos, Martha Spilioti, Athanasios E. Evangeliou, Ioannis Zaganas, Huahua Zhong, Sushan Luo, Luciano Merlini, Cam-Tu-Emilie Nguyen, Giorgio Tasca, Tara Reeves, Stellan Mörner, Olof Danielsson, Bjarne Udd, TTN study group, Mathias Gautel, Marco Savarese

**Affiliations:** Folkhälsan Research Center, Helsinki, Finland; Department of Medical Genetics, Medicum, University of Helsinki, Haartmaninkatu 8, Helsinki, 00290, Finland; Department of Neuroscience, Rehabilitation, Ophthalmology, Genetics, and Maternal and Child Health (DINOGMI), University of Genoa, Genova, Italy; Randall Centre for Cell & Molecular Biophysics, School of Basic & Medical Biosciences, King’s College London, London SE1 1UL, United Kingdom; Children’s Neuroscience Centre, Evelina London Children’s Hospital, Guy’s and St. Thomas’ Hospital NHS Foundation Trust, London, United Kingdom; The Dubowitz Neuromuscular Unit, UCL Great Ormond Street Institute of Child Health, NIHR Great Ormond Street Hospital Biomedical Research Centre and Great Ormond Street Hospital NHS Foundation Trust, London, UK; Child Neuropsychiatry Unit, IRCCS Istituto Giannina Gaslini, Genoa, Italy; Centre of Translational and Experimental Myology, IRCCS Istituto Giannina Gaslini, Genoa, Italy; Medical Genetics Unit, IRCCS Giannina Gaslini Hospital, Genova, Italy; Pediatric Neurology and Muscle Diseases Unit, IRCCS Giannina Gaslini Hospital, Genova, Italy; Clinical Genetics and Genomics Unit, IRCCS Giannina Gaslini Hospital, Genova, Italy; Maria Paternò Arezzo Hospital, Ragusa, Italy; Division of Genetics and Genomics, The Manton Center for Orphan Disease Research, Boston Children’s Hospital, Harvard Medical School, Boston, MA, USA; Department of Clinical and Experimental Medicine, University of Messina, Italy; University of Leipzig Medical Center, Leipzig, Germany; University of Debrecen, Faculty of Medicine, Department of Medical Genetics, Debrecen, Hungary; University of Debrecen, Faculty of Medicine, Institute of Paediatrics, Debrecen, Hungary; Genetic and Personalized Medicine Clinic, Tartu University Hospital and Institute of Clinical Medicine, University of Tartu, Tartu, Estonia; Department of Public Health and Pediatrics, University of Turin, Regina Margherita Children’s Hospital, Torino, Italy; Université Paris Est Créteil, Inserm U955, IMRB, Reference Center for Neuromuscular Disorders, APHP Henri Mondor University Hospital, Créteil, France; Research Unit of Neuromuscular and Neurodegenerative Disease, Bambino Gesù Children’s Hospital, IRCCS, Roma, Italy; Harry Perkins Institute of Medical Research, Nedlands, Australia; Voronezh State Medical University, Voronezh, Russian Federation; Research Centre for Medical Genetics, Moscow, Russia; Neurology/Neurogenetics Laboratory, Medical School, University of Crete; 1st Neurology Department, AHEPA University Hospital, Thessaloniki, Greece; Division of Child Neurology, St. Luke’s Hospital, Thessaloniki, Greece; Department of Neurology, University Hospital of Heraklion, Heraklion, Greece; Huashan Rare Disease Centre and Department of Neurology, Huashan Hospital, Shanghai Medical College, National Centre for Neurological Disorders, Fudan University, Shanghai, 200040, China; Department of Biomedical and Neuromotor Science, DIBINEM, University of Bologna, 40136 Bologna, Italy; CHU Sainte-Justine, Montreal, QC, Canada; The John Walton Muscular Dystrophy Research Centre, Translational and Clinical Research Institute, Newcastle University and Newcastle Hospitals NHS Foundation Trust, Newcastle upon Tyne NE1 3BZ, UK; Department of Public Health and Clinical Medicine, Umeå University, Umeå, Sweden; Division of Neurology, Department of Biomedical and Clinical Sciences, Faculty of Medicine and Health Sciences, Linköping University, Linköping, Sweden; Neuromuscular Research Center, Tampere University and University Hospital, Tampere, Finland; Neuropaediatrics Department, Hospital Sant Joan De Déu, Institut De Recerca Sant Joan De Déu, Barcelona, 08950 Spain; Neuromuscular Unit, Department of Neurology, Hospital Sant Joan De Déu, Barcelona, Spain; Neuropathology Lab, Neurosciences Centre, All India Institute of Medical Sciences, New Delhi, India; Department of Neurology, All India Institute of Medical Sciences, New Delhi, India; CSIR – Institute of Genomics and Integrative Biology, New Delhi, India; Department Pediatric Neurology, All India Institute of Medical Sciences, New Delhi, India; Centre of Molecular Biology and Genetics, Brno University Hospital, Brno, Czech Republic

**Keywords:** Titin, titinopathies, missense variants, functional evidence, in silico tools, AlphaMissense

## Abstract

**Background:** Missense variants in *TTN* pose a major challenge in genetic diagnostics due to their high frequency in the general population, the large size of the gene, and the complex multidomain architecture of the titin protein. While the contribution of truncating variants (TTNtv) to titinopathies is well established, the role of rare *TTN* missense variants remains poorly defined. Advances in computational prediction and functional testing offer new tools to assess their potential pathogenicity, which however are currently not fully utilized for clinical application.

**Methods:** We analyzed an international cohort of unsolved myopathy cases selected based on the presence of a rare missense variant in trans with a TTNtv. Clinical data were collected from neuromuscular centers worldwide. In silico predictions were generated using AlphaMissense and complemented by MAF and exon usage information. Additional inclusion criteria were based on a Minor Allele Frequency < 0.010 and an AlphaMissense score ≥ 0.792 for the missense variant, in accordance with the latest ClinGen guidelines. Selected missense variants were characterized in vitro through protein expression and cell imaging assays to assess their effects on domain solubility and aggregation.

**Results:** Thirty patients with TTNtv/missense combinations were identified, presenting with heterogeneous myopathic phenotypes, ranging from congenital to adult onset. An in-depth analysis on AlphaMissense predictions highlighted those changes most frequently predicted as possibly pathogenic. Functional assays showed that three selected variants with changes to proline, located in β-sheets of Ig domains, led to impaired folding, cytoplasmic aggregation and co-localisation with proteostasis markers. In our cohort, all non-proline mutations occurred at buried sites, while some proline substitutions affected exposed residues. Notably, the variant p.(Gln7023Pro) was identified in 5 unrelated families sharing a conserved haplotype, indicating a common ancestor. This variant and the previously reported p.(Arg25480Pro) variant have been reclassified as likely pathogenic.

**Conclusions:** By integrating clinical, computational, and functional evidence, we propose a framework for interpreting *TTN* missense variants. Combining multiple lines of evidence is essential for variants’ classification and interpretation, especially given *TTN* complexity. Advancing diagnostic accuracy will require tailored interpretation guidelines and a global effort in data sharing and functional validation.
