## Additional File 1 for "A comprehensive framework for the interpretation of *TTN* missense variants"

### Sheet: Sheet1
Variants	MAF	AlphaMissense score
c.100237T>C p.(Trp33413Arg)	0.000001	1.0000
c.102200C>A p.(Ala34067Asp)	0.000002	0.9810
c.106919T>C p.(Leu35640Pro)	0.000002	0.9908
c.14486A>C p.(Gln4829Pro)	0.000191	0.9590
c.14588G>A p.(Gly4863Glu)	0.000035	0.8590
c.21068A>C p.(Gln7023Pro)	0.000006	0.8300
c.23035T>G p.(Tyr7679Asp)	NA	0.9960
c.25006T>C p.(Cys8336Arg)	NA	0.9970
c.25039T>C p.(Ser8347Pro)	0.000620	0.9820
c.29800T>C p.(Trp9934Arg)	0.000004	1.0000
c.41124T>G p.(Cys13708Trp)	0.000001	0.9990
c.53348T>C p.(Leu17783Pro)	NA	0.9980
c.54142T>C p.(Ser18048Pro)	0.000067	0.9851
c.72146T>C p.(Leu24049Pro)	0.001159	0.9890
c.76439G>C p.(Arg25480Pro)	NA	0.9990
c.83281G>C p.(Val27761Leu)	0.000133	0.8250
c.84523T>C p.(Trp28175Arg)	NA	0.9990
c.85302T>A p.(Asn28434Lys)	NA	0.9990
c.88658T>G p.(Leu29553Arg)	NA	0.9700
c.98171T>C p.(Leu32724Pro)	0.000620	0.9920
c.99400T>A p.(Trp33134Arg)	NA	0.9997
c.99518G>A p.(Cys33173Tyr)	0.000027	0.9890
